# Translation of miRNA blood-based discovery to molecular testing for clinical diagnosis of endometriosis

**DOI:** 10.1101/2025.07.23.25332110

**Authors:** Yanqin Yu, Wing Hing Wong, Yao Hu, Yirong Shen, Xiaochun Xu, Shen Lu, Libo Zhu, Xinmei Zhang, Farideh Z Bischoff

## Abstract

Endometriosis is a common yet often underdiagnosed condition, partly due to the lack of reliable diagnostics. This study examines the clinical feasibility of a blood-based, miRNA-driven test to diagnose endometriosis and address the challenges of translating next-generation sequencing (NGS) findings into clinical use. Serum from 20 patients and 20 controls underwent miRNA sequencing to identify diagnostic biomarkers. A machine learning model built on all NGS-based differentially expressed miRNA biomarkers achieved ≥90% accuracy. Validation by qPCR confirmed some but not all findings, underscoring the difficulty of adapting NGS discoveries for routine diagnostics. Nonetheless, serum miRNA biomarkers show strong promise for non-invasive endometriosis detection, with further optimization needed for clinical translation.
