## Supplementary Table S1 for "Translation of miRNA blood-based discovery to molecular testing for clinical diagnosis of endometriosis"

### Sheet: Supplementary_Table_S1
Table S1: Differentially expressed miRNAs
miRNA	baseMean	log2FoldChange	lfcSE	stat	pvalue
hsa-miR-9-5p	393.693	1.45666	0.208443	6.98828	2.78273e-12
hsa-miR-4710	42.5227	-0.949087	0.194424	-4.88153	1.05266e-06
hsa-miR-532-3p	200.151	0.770199	0.172268	4.47092	7.78825e-06
hsa-miR-4676-3p	93.0265	-0.6444	0.177695	-3.62643	0.000287369
hsa-miR-19b-3p	8872.12	0.572849	0.163236	3.50933	0.000449237
hsa-miR-21-5p	617202	0.400997	0.118482	3.38446	0.000713183
hsa-miR-497-5p	619.6	0.99417	0.294023	3.38127	0.000721515
hsa-miR-664a-3p	176.794	0.502287	0.150294	3.34204	0.00083165
hsa-miR-132-3p	626.377	0.39329	0.119885	3.28057	0.00103598
hsa-miR-22-3p	88994.5	0.720901	0.224102	3.21684	0.00129609
hsa-miR-106a-5p/17-5p	10672.6	0.353446	0.110325	3.20367	0.00135688
hsa-miR-660-5p	12042.7	0.619381	0.198695	3.11725	0.00182549
hsa-miR-141-3p	388.79	1.08853	0.351721	3.09486	0.00196903
hsa-miR-375-3p	12353.2	1.22625	0.400036	3.06536	0.0021741
hsa-miR-3130-3p	179.787	-0.611296	0.203278	-3.00719	0.00263672
hsa-miR-210-3p	693.59	0.441756	0.147416	2.99667	0.00272944
hsa-miR-432-5p	1499.54	-0.608002	0.204373	-2.97496	0.00293023
hsa-miR-15b-5p	9226.69	0.402073	0.138097	2.91152	0.0035967
hsa-miR-10a-3p	383.417	0.902636	0.313445	2.87973	0.00398019
hsa-miR-296-5p	74.3015	0.621866	0.21613	2.87727	0.00401132
hsa-miR-335-5p	3601	0.68516	0.243482	2.81401	0.00489278
hsa-miR-766-3p	288.832	0.358535	0.130223	2.75324	0.00590094
hsa-miR-200a-3p	1764.12	1.01969	0.370957	2.74882	0.00598103
hsa-miR-29c-3p	2940.91	0.393608	0.143582	2.74135	0.00611879
hsa-miR-362-3p	57.5951	0.73186	0.269473	2.71589	0.00660979
hsa-miR-6803-3p	26.3666	0.813074	0.301759	2.69445	0.00705046
hsa-miR-628-3p	1474.4	-0.182524	0.0678198	-2.69132	0.00711707
hsa-let-7b-3p	548.467	0.347917	0.130628	2.66343	0.0077349
hsa-miR-214-5p	60.5728	0.659256	0.248029	2.65797	0.00786119
hsa-miR-1249-3p	137.901	0.479292	0.181879	2.63522	0.00840832
hsa-miR-6516-5p	70.2644	-0.344837	0.131239	-2.62755	0.00860015
hsa-miR-429	278.315	0.834008	0.318939	2.61494	0.00892421
hsa-miR-19a-3p	2064.45	0.411117	0.157507	2.61015	0.00905017
hsa-miR-664a-5p	509.136	-0.222418	0.0861304	-2.58234	0.0098134
hsa-miR-379-5p	756.575	-0.554145	0.215938	-2.56622	0.0102812
hsa-miR-145-5p	745.908	0.567265	0.223084	2.54283	0.0109959
hsa-miR-320a-3p/320b/320c/320d/320e	118869	0.516506	0.20319	2.54199	0.0110225
hsa-miR-23a-3p/23b-3p	47015.7	0.353274	0.139251	2.53696	0.011182
hsa-miR-130b-3p	595.476	0.576033	0.22963	2.50853	0.0121236
hsa-miR-642a-3p/642b-3p	119.704	0.660656	0.263584	2.50644	0.0121955
hsa-miR-100-5p	16076.3	0.830803	0.332854	2.496	0.0125602
hsa-miR-132-5p	66.4892	-0.440371	0.176892	-2.48949	0.0127928
hsa-miR-130a-3p	1022.37	0.408215	0.164308	2.48445	0.0129753
hsa-miR-10b-3p	286.948	0.769008	0.314954	2.44165	0.0146204
hsa-miR-323b-3p	716.286	-0.711535	0.293278	-2.42615	0.01526
hsa-miR-369-5p	26.8639	-0.801216	0.330477	-2.42442	0.0153328
hsa-miR-381-3p	1538.84	-0.513239	0.214119	-2.39698	0.0165308
hsa-miR-30a-5p	38366.4	0.490984	0.20747	2.36652	0.017956
hsa-miR-889-3p	847.563	-0.572783	0.244615	-2.34158	0.0192026
hsa-miR-299-3p	110.378	-0.438454	0.18772	-2.33569	0.0195076
hsa-miR-1287-5p	420.922	-0.280116	0.120892	-2.31708	0.0204995
hsa-miR-125b-5p	12994.8	0.684465	0.29684	2.30584	0.0211196
hsa-miR-3615-3p	3774.38	0.241342	0.104853	2.30172	0.0213512
hsa-miR-654-3p	1951.73	-0.564848	0.246561	-2.2909	0.021969
hsa-miR-4677-3p	61.0873	-0.308562	0.136536	-2.25994	0.0238252
hsa-miR-493-5p	1501.38	-0.525995	0.232867	-2.25878	0.0238969
hsa-miR-24-3p	35326	0.329261	0.145987	2.25541	0.0241076
hsa-miR-224-5p	4174.29	-0.421834	0.187114	-2.25442	0.02417
hsa-miR-411-3p	227.113	-0.553583	0.247991	-2.23227	0.025597
hsa-miR-411-5p	371.784	-0.498389	0.223487	-2.23006	0.0257435
hsa-miR-133a-3p/133b	629.054	0.628047	0.282358	2.22429	0.0261287
hsa-let-7i-3p	278.192	0.34423	0.154937	2.22174	0.026301
hsa-miR-362-5p	121.999	-0.432954	0.195638	-2.21303	0.0268952
hsa-miR-511-5p	129.647	0.5792	0.262265	2.20846	0.0272125
hsa-miR-95-3p	474.073	0.320042	0.1465	2.18458	0.0289194
hsa-miR-382-3p	431.872	-0.483485	0.221381	-2.18395	0.0289656
hsa-miR-29a-3p	25182.9	0.358806	0.164594	2.17995	0.0292613
hsa-miR-7-1-3p	194.02	0.277536	0.128628	2.15766	0.030954
hsa-miR-127-3p	2666.29	-0.497216	0.231388	-2.14884	0.031647
hsa-miR-139-3p	764.412	-0.246354	0.115215	-2.1382	0.0325004
hsa-miR-190a-5p	74.8166	-0.66617	0.312224	-2.13363	0.0328731
hsa-miR-129-1-3p/129-2-3p	14.9954	1.58747	0.74657	2.12635	0.0334743
hsa-miR-342-3p	2161.54	0.275602	0.130982	2.10412	0.0353683
hsa-miR-409-5p	400.284	-0.447431	0.21378	-2.09295	0.0363534
hsa-miR-500a-3p/502-3p	3484.63	0.316576	0.151966	2.0832	0.0372332
hsa-miR-10a-5p	26754.6	0.494904	0.23804	2.07907	0.0376105
hsa-miR-3614-5p	114.973	-0.572668	0.277533	-2.06342	0.0390723
hsa-miR-323a-3p	671.442	-0.462689	0.228703	-2.0231	0.0430629
hsa-miR-548ab/548n	67.1391	-0.416721	0.206182	-2.02114	0.0432657
hsa-miR-150-3p	525.799	0.40805	0.201931	2.02074	0.0433062
hsa-miR-424-5p	1774.58	0.399462	0.197703	2.02052	0.0433296
hsa-miR-433-3p	442.764	-0.479214	0.238689	-2.00769	0.0446762
hsa-miR-27a-5p	162.499	-0.350258	0.17594	-1.99078	0.0465052
hsa-miR-130b-5p	856.518	-0.302533	0.153546	-1.97031	0.0488033
hsa-miR-1307-5p	1820.15	0.252518	0.12862	1.96328	0.0496134

### Sheet: Supplementary_Table_S2
Table S2: Top 40 most informative miRNAs
miRNA	Importance_score
hsa-miR-9-5p	0.127142
hsa-miR-4710	0.0864799
hsa-miR-129-1-3p/129-2-3p	0.0551906
hsa-miR-106a-5p/17-5p	0.0511372
hsa-miR-132-3p	0.0496394
hsa-miR-664a-3p	0.0423851
hsa-miR-1287-5p	0.0390515
hsa-miR-532-3p	0.0378788
hsa-miR-132-5p	0.0322062
hsa-miR-29c-3p	0.0273843
hsa-miR-4676-3p	0.023338
hsa-miR-21-5p	0.023107
hsa-miR-6803-3p	0.0175937
hsa-miR-224-5p	0.0165966
hsa-miR-766-3p	0.0149795
hsa-miR-29a-3p	0.0146129
hsa-miR-664a-5p	0.0140086
hsa-miR-548ab/548n	0.013012
hsa-miR-628-3p	0.0128694
hsa-miR-642a-3p/642b-3p	0.0124773
hsa-miR-369-5p	0.0123422
hsa-let-7b-3p	0.0119294
hsa-miR-424-5p	0.0113413
hsa-miR-4677-3p	0.0111065
hsa-miR-342-3p	0.0110446
hsa-miR-22-3p	0.00938761
hsa-miR-6516-5p	0.00858844
hsa-miR-23a-3p/23b-3p	0.00781831
hsa-miR-3615-3p	0.00721066
hsa-miR-362-5p	0.00674172
hsa-miR-10b-3p	0.00647148
hsa-miR-15b-5p	0.00642104
hsa-miR-19b-3p	0.00636137
hsa-miR-493-5p	0.00625323
hsa-miR-190a-5p	0.00616725
hsa-miR-133a-3p/133b	0.00588411
hsa-miR-125b-5p	0.00543596
hsa-miR-362-3p	0.00509577
hsa-miR-497-5p	0.00509401
hsa-miR-411-5p	0.00461928

### Sheet: Supplementary_Table_S3
Table S3: miRNAs within detectable range by qPCR
miRNA	Importance_score
hsa-miR-132-3p	0.0941449
hsa-miR-106a-5p/17-5p	0.0906508
hsa-miR-21-5p	0.0693111
hsa-miR-224-5p	0.0480837
hsa-miR-664a-5p	0.0446957
hsa-let-7b-3p	0.039813
hsa-miR-29c-3p	0.0394048
hsa-miR-29a-3p	0.0306497
hsa-miR-22-3p	0.0277912
hsa-miR-23a-3p/23b-3p	0.0273127
hsa-miR-424-5p	0.0258944
hsa-miR-342-3p	0.0249554
hsa-miR-19b-3p	0.024408
hsa-miR-628-3p	0.0233672
hsa-miR-139-3p	0.0226044
hsa-miR-15b-5p	0.0215464
hsa-miR-320a-3p/320b/320c/320d/320e	0.0202933
hsa-miR-660-5p	0.0196301
hsa-miR-497-5p	0.018806
hsa-miR-3615-3p	0.0180549
hsa-miR-133a-3p/133b	0.0168627
hsa-miR-24-3p	0.0160716
hsa-miR-1307-5p	0.0153253
hsa-miR-200a-3p	0.013224
hsa-miR-150-3p	0.0117352
hsa-miR-654-3p	0.011639
hsa-miR-493-5p	0.0115922
hsa-miR-130a-3p	0.0113911
hsa-miR-145-5p	0.0109171
hsa-miR-335-5p	0.010619
hsa-miR-10a-5p	0.0105949
hsa-miR-127-3p	0.0105632
hsa-miR-500a-3p/502-3p	0.0103233
hsa-miR-125b-5p	0.0101052
hsa-miR-323a-3p	0.00984045
hsa-miR-432-5p	0.00952121
hsa-miR-100-5p	0.00916177
hsa-miR-889-3p	0.00889933
hsa-miR-30a-5p	0.0078912
hsa-miR-381-3p	0.00784529
hsa-miR-375-3p	0.00756581
hsa-miR-130b-5p	0.00752471
hsa-miR-323b-3p	0.00673885
hsa-miR-130b-3p	0.00620292
hsa-miR-379-5p	0.00608887
hsa-miR-19a-3p	0.00576557
hsa-miR-210-3p	0.00457242

### Sheet: Supplementary_Table_S4
Table S4: miRNAs identified as potential endogenous controls
miRNA	baseMean	log2FoldChange	lfcSE	stat	pvalue
hsa-miR-92a-3p	582137	0.00490625	0.143852	0.0341062	0.972792
hsa-miR-652-3p	3273.14	-0.00241577	0.0844801	-0.0285957	0.977187
hsa-miR-92b-3p	3679.6	-0.0066987	0.124713	-0.053713	0.957164
hsa-miR-532-5p	7975.58	0.00873238	0.131304	0.0665051	0.946976
hsa-miR-338-5p	1314.24	0.00650475	0.123565	0.0526422	0.958017
hsa-miR-374a-5p	2852.91	-0.0118068	0.151885	-0.0777351	0.938039
hsa-miR-421	812.385	0.0183981	0.0779046	0.236161	0.813307
